# Genetic ancestry shapes context-dependent immune regulation across Indigenous South American populations

**DOI:** 10.64898/2026.10.21.26365630

**Authors:** Cecily Choy, Lucas Vicuña, Maria Patiño, Daniel S. Araujo, Daisy Obispo, Maria Luisa Guevara-Fujita, Susanne Fonseca, Débora Scariot, Cherly Araujo, João Ricardo Guerreiro, Oscar Acosta, Camille Johnson, Kevin Meier, Anne Dumaine, Kelly Williams, Thaynara Lima, Thaissa Rodrigues, André Khayat, Evan Wu, Akansha Gupta, Raúl Aguirre-Gamboa, Bridget Chak, João Barroso-Batista, Fabiola Capetillo, Katherine Marcelain, Ignacia Fuentes, Javiera González, Percibal Beltrán, Yolanda Flores, Teresa Coronel, Josefina Latorre, Joaquín Boutaud, Clayton K. Mickelson, Ryan Langlois, Evan Scott, João Guerreiro, Tábita Hünemeier, Ricardo Fujita, Luis B. Barreiro

## Abstract

Human immune responses remain poorly characterized across Indigenous South American (ISA) populations, limiting our understanding of human immune variation. Here, we generated a single-cell transcriptional atlas of 1.4 million peripheral blood mononuclear cells from 345 individuals representing 13 South American populations, profiled at baseline and following stimulation with lipopolysaccharide, influenza A virus, or *Trypanosoma cruzi*. Genetic ancestry was associated with the expression of a large fraction of the transcriptome, often only after stimulation, and explained more variation than age or sex. On average, *cis*-eQTLs accounted for one-quarter of these ancestry-associated differences. Thousands of regulatory variants were common in ISA populations but rare or absent in European reference datasets. Integrating eQTLs with GWAS revealed stimulation-specific disease-associated regulatory variants and an enrichment of ancestry-associated expression differences among genes with colocalizing signals. Our findings highlight the importance of studying diverse populations across immune contexts to understand the genetic architecture of human immune responses.
