## Supplemental Table 2 for "Genetic ancestry shapes context-dependent immune regulation across Indigenous South American populations"

cell_type	population	beta	SE	df	t.ratio	p.value	CI_lo	CI_hi	small_group	p_adj_BH	significant
B_intermediate	Mapuche	0.380517182	0.080063094	293	4.752716406	3.14984E-06	0.22294553	0.538088834	FALSE	5.10273E-05	TRUE
B_intermediate	Moche	-0.244465244	0.106393713	293	-2.297741445	0.022281045	-0.453858015	-0.035072474	FALSE	0.092595264	FALSE
B_intermediate	Brazilian	0.14081345	0.098997163	293	1.422398841	0.155974203	-0.054022219	0.335649119	FALSE	0.328153518	FALSE
B_intermediate	Quechua_Peru	-0.097395089	0.091010977	293	-1.070146618	0.285434084	-0.276513197	0.081723019	FALSE	0.486740227	FALSE
B_intermediate	Yine	-0.164302306	0.175359224	293	-0.936947037	0.349557437	-0.509425647	0.180821036	TRUE	0.534229291	FALSE
B_intermediate	Aymara	-0.058103809	0.076467891	293	-0.759845843	0.447957675	-0.208599764	0.092392146	FALSE	0.625596063	FALSE
B_intermediate	European_Chile	0.053074354	0.077874519	293	0.681536843	0.496070194	-0.100189978	0.206338686	FALSE	0.671163253	FALSE
B_intermediate	Quechua_Chile	0.016591168	0.085957229	293	0.193016552	0.84707973	-0.152580692	0.185763028	FALSE	0.926221184	FALSE
B_intermediate	Machiguenga	-0.026729707	0.144797114	293	-0.184601104	0.853669625	-0.311703959	0.258244545	FALSE	0.926221184	FALSE
B_memory	European_Chile	-0.453832841	0.078636212	293	-5.77129581	2.00097E-08	-0.608596255	-0.299069427	FALSE	5.40262E-07	TRUE
B_memory	Brazilian	0.371726317	0.099965457	293	3.718547665	0.000240058	0.174984955	0.568467678	FALSE	0.002430589	TRUE
B_memory	Machiguenga	0.166816284	0.146213378	293	1.140909854	0.254839096	-0.120945308	0.454577876	FALSE	0.448738409	FALSE
B_memory	Yine	-0.145228599	0.177074417	293	-0.820155736	0.412794034	-0.4937276	0.203270402	TRUE	0.612003363	FALSE
B_memory	Moche	-0.07755403	0.107434353	293	-0.721873662	0.470947845	-0.288994876	0.133886817	FALSE	0.652081631	FALSE
B_memory	Mapuche	0.052699823	0.080846194	293	0.651852869	0.515007084	-0.106413041	0.211812687	FALSE	0.678302013	FALSE
B_memory	Quechua_Peru	0.049269273	0.091901157	293	0.536111564	0.592288207	-0.131600793	0.23013934	FALSE	0.755693872	FALSE
B_memory	Quechua_Chile	0.043954497	0.086797979	293	0.506400004	0.612956702	-0.126872038	0.214781032	FALSE	0.775773326	FALSE
B_memory	Aymara	-0.007850725	0.077215825	293	-0.101672488	0.919086183	-0.159818685	0.144117235	FALSE	0.958418763	FALSE
B_naive	Mapuche	0.43097587	0.089467257	293	4.81713517	2.33951E-06	0.254895947	0.607055792	FALSE	4.7375E-05	TRUE
B_naive	Moche	-0.184430166	0.118890654	293	-1.551258736	0.12191913	-0.418418084	0.049557752	FALSE	0.290454398	FALSE
B_naive	Brazilian	-0.134733994	0.11062531	293	-1.217930995	0.224230067	-0.352454942	0.082986955	FALSE	0.40814911	FALSE
B_naive	European_Chile	-0.10355263	0.087021613	293	-1.189964491	0.235023653	-0.274819297	0.067714038	FALSE	0.423042575	FALSE
B_naive	Quechua_Peru	0.05653401	0.101701071	293	0.555884117	0.578714301	-0.143623202	0.256691222	FALSE	0.750013735	FALSE
B_naive	Yine	-0.076396117	0.195956812	293	-0.389862011	0.696921829	-0.462057436	0.309265203	TRUE	0.824097345	FALSE
B_naive	Aymara	0.03190471	0.085449763	293	0.373373883	0.70914019	-0.136268409	0.200077828	FALSE	0.832468919	FALSE
B_naive	Machiguenga	-0.022894042	0.161804895	293	-0.141491654	0.887578787	-0.341341197	0.295553113	FALSE	0.939789303	FALSE
B_naive	Quechua_Chile	0.002592359	0.096053713	293	0.026988641	0.978487167	-0.186450325	0.191635044	FALSE	0.996327502	FALSE
CD4 Naive	European_Chile	0.464506928	0.071246635	293	6.519703428	3.07648E-10	0.324286893	0.604726963	FALSE	1.24597E-08	TRUE
CD4 Naive	Yine	-0.217730966	0.160434436	293	-1.357133614	0.175783267	-0.533480929	0.098018997	TRUE	0.352752607	FALSE
CD4 Naive	Brazilian	-0.118901992	0.090571535	293	-1.31279648	0.190278844	-0.297155236	0.059351252	FALSE	0.371387624	FALSE
CD4 Naive	Quechua_Peru	0.082888613	0.083265051	293	0.995479041	0.32032473	-0.080984788	0.246762014	FALSE	0.512576959	FALSE
CD4 Naive	Machiguenga	-0.102962849	0.132473461	293	-0.777233786	0.437647916	-0.363683	0.157757301	FALSE	0.625596063	FALSE
CD4 Naive	Quechua_Chile	-0.039234384	0.078641427	293	-0.498902244	0.618222604	-0.194008062	0.115539293	FALSE	0.776372572	FALSE
CD4 Naive	Mapuche	-0.033365735	0.07324894	293	-0.455511502	0.649078674	-0.177526495	0.110795025	FALSE	0.796596554	FALSE
CD4 Naive	Moche	-0.025075798	0.097338566	293	-0.257614211	0.796885496	-0.216647191	0.166495596	FALSE	0.902765387	FALSE
CD4 Naive	Aymara	-0.010123817	0.069959724	293	-0.144709222	0.885039946	-0.147811092	0.127563457	FALSE	0.939789303	FALSE
CD4_TCM	Brazilian	-0.221791611	0.062421195	293	-3.553145872	0.000443492	-0.344642356	-0.098940866	FALSE	0.003781354	TRUE
CD4_TCM	European_Chile	0.145478723	0.049102625	293	2.962748408	0.003299011	0.048840169	0.242117277	FALSE	0.022268324	TRUE
CD4_TCM	Machiguenga	0.193512818	0.091299675	293	2.119534572	0.034886069	0.013826525	0.373199111	FALSE	0.1202456	FALSE
CD4_TCM	Aymara	-0.098513585	0.048215696	293	-2.043184986	0.04192856	-0.19340658	-0.00362059	FALSE	0.137152911	FALSE
CD4_TCM	Moche	0.098293669	0.06708498	293	1.465211283	0.143935507	-0.03373584	0.230323179	FALSE	0.310900694	FALSE
CD4_TCM	Mapuche	-0.06370572	0.050482598	293	-1.261934258	0.207976056	-0.163060191	0.035648751	FALSE	0.391768851	FALSE
CD4_TCM	Quechua_Chile	-0.056829009	0.054199058	293	-1.048523929	0.2952614	-0.163497819	0.049839802	FALSE	0.498253613	FALSE
CD4_TCM	Quechua_Peru	-0.028230391	0.057385623	293	-0.491941865	0.6231288	-0.14117066	0.084709879	FALSE	0.77651435	FALSE
CD4_TCM	Yine	0.031785105	0.110570161	293	0.287465488	0.77395913	-0.185827305	0.249397516	TRUE	0.882967459	FALSE
CD4_TEM	Mapuche	-0.495916847	0.075933907	293	-6.530901203	2.88222E-10	-0.645361873	-0.346471821	FALSE	1.24597E-08	TRUE
CD4_TEM	Machiguenga	0.807536426	0.137329324	293	5.880291272	1.1149E-08	0.537259482	1.077813369	FALSE	3.61228E-07	TRUE
CD4_TEM	European_Chile	-0.374200834	0.073858206	293	-5.066476068	7.18545E-07	-0.519560686	-0.228840982	FALSE	1.66292E-05	TRUE
CD4_TEM	Moche	0.438765641	0.100906546	293	4.348237614	1.89592E-05	0.240172127	0.637359154	FALSE	0.000255949	TRUE
CD4_TEM	Brazilian	-0.289736608	0.093891468	293	-3.085867287	0.002223572	-0.474523791	-0.104949426	FALSE	0.015661678	TRUE
CD4_TEM	Yine	0.483783211	0.166315219	293	2.908833077	0.003905474	0.156459317	0.811107104	TRUE	0.024334105	TRUE
CD4_TEM	Quechua_Chile	-0.225405088	0.081524057	293	-2.764890455	0.006055361	-0.385852051	-0.064958124	FALSE	0.035034587	TRUE
CD4_TEM	Quechua_Peru	-0.198318963	0.086317162	293	-2.297561213	0.022291452	-0.368199204	-0.028438722	FALSE	0.092595264	FALSE
CD4_TEM	Aymara	-0.146506937	0.072524123	293	-2.020113184	0.044281447	-0.289241189	-0.003772685	FALSE	0.137953738	FALSE
CD8_TCM	Moche	0.203105711	0.101495836	293	2.001123579	0.046301179	0.00335242	0.402859002	FALSE	0.141524358	FALSE
CD8_TCM	Quechua_Peru	-0.129343837	0.08682125	293	-1.489771649	0.137359924	-0.300216171	0.041528497	FALSE	0.309032358	FALSE
CD8_TCM	Machiguenga	0.204793573	0.138131321	293	1.482600552	0.139255322	-0.067061776	0.476648922	FALSE	0.309032358	FALSE
CD8_TCM	Brazilian	-0.139040314	0.094439789	293	-1.472264128	0.142022881	-0.324906646	0.046826017	FALSE	0.310900694	FALSE
CD8_TCM	Mapuche	-0.095586672	0.076377358	293	-1.251505348	0.211748414	-0.24590445	0.054731106	FALSE	0.394290151	FALSE
CD8_TCM	Quechua_Chile	-0.077535354	0.082000154	293	-0.945551322	0.34515658	-0.238919321	0.083848612	FALSE	0.533379605	FALSE
CD8_TCM	Aymara	-0.032652696	0.072947661	293	-0.44761813	0.65475957	-0.176220509	0.110915118	FALSE	0.797526694	FALSE
CD8_TCM	Yine	0.065344215	0.167286493	293	0.390612619	0.696367445	-0.263891236	0.394579666	TRUE	0.824097345	FALSE
CD8_TCM	European_Chile	0.000915374	0.074289535	293	0.01232171	0.990177332	-0.145293373	0.147124121	FALSE	0.996327502	FALSE
CD8_TEM	European_Chile	-0.627606343	0.080012961	293	-7.843808524	8.21227E-14	-0.785079327	-0.470133359	FALSE	6.65194E-12	TRUE
CD8_TEM	Mapuche	-0.361069429	0.082261634	293	-4.389281022	1.58936E-05	-0.522968013	-0.199170846	FALSE	0.000234069	TRUE
CD8_TEM	Brazilian	0.227830906	0.101715634	293	2.239880898	0.025848467	0.027645032	0.42801678	FALSE	0.101993803	FALSE
CD8_TEM	Quechua_Chile	0.168258404	0.088317623	293	1.90515096	0.057739315	-0.005558931	0.342075738	FALSE	0.162001637	FALSE
CD8_TEM	Aymara	0.149526327	0.078567706	293	1.903152517	0.058000586	-0.00510226	0.304154914	FALSE	0.162001637	FALSE
CD8_TEM	Moche	0.182985778	0.109315294	293	1.673926594	0.095212143	-0.032156937	0.398128492	FALSE	0.237297958	FALSE
CD8_TEM	Quechua_Peru	0.139207624	0.093510146	293	1.488690048	0.137644515	-0.044829083	0.323244331	FALSE	0.309032358	FALSE
CD8_TEM	Yine	0.121140808	0.180174604	293	0.672352292	0.501889302	-0.233459651	0.475741267	TRUE	0.671950966	FALSE
CD8_TEM	Machiguenga	-0.000274075	0.148773256	293	-0.001842231	0.998531367	-0.293073745	0.292525596	FALSE	0.998531367	FALSE
CD8_naive	European_Chile	0.699052245	0.086095396	293	8.119507852	1.31101E-14	0.52960846	0.86849603	FALSE	2.12384E-12	TRUE
CD8_naive	Machiguenga	-0.661335177	0.16008272	293	-4.131209021	4.71305E-05	-0.976392931	-0.346277424	FALSE	0.000587319	TRUE
CD8_naive	Yine	-0.671489433	0.19387114	293	-3.463586338	0.000612576	-1.053045955	-0.289932911	TRUE	0.004961867	TRUE
CD8_naive	Mapuche	0.220378437	0.08851501	293	2.489729574	0.013338493	0.046172626	0.394584248	FALSE	0.073988438	FALSE
CD8_naive	Quechua_Chile	0.229162446	0.095031363	293	2.411440168	0.016504714	0.042131843	0.416193049	FALSE	0.081023143	FALSE
CD8_naive	Brazilian	0.088956904	0.109447866	293	0.812778786	0.417004813	-0.126446725	0.304360533	FALSE	0.612003363	FALSE
CD8_naive	Moche	0.090062963	0.117625238	293	0.765677199	0.444484745	-0.141434498	0.321560424	FALSE	0.625596063	FALSE
CD8_naive	Quechua_Peru	0.01806835	0.100618613	293	0.179572639	0.857612207	-0.179958483	0.216095183	FALSE	0.926221184	FALSE
CD8_naive	Aymara	-0.012856734	0.084540276	293	-0.152078208	0.879229916	-0.179239897	0.153526429	FALSE	0.939789303	FALSE
DC_conventional	Moche	0.449187371	0.121639002	293	3.692790678	0.000264524	0.209790449	0.688584294	FALSE	0.00252076	TRUE
DC_conventional	Quechua_Peru	-0.305682817	0.104052054	293	-2.93778744	0.003568177	-0.510466982	-0.100898651	FALSE	0.023121785	TRUE
DC_conventional	Quechua_Chile	-0.216360112	0.098274149	293	-2.201597427	0.028473107	-0.409772821	-0.022947404	FALSE	0.102814902	FALSE
DC_conventional	Mapuche	0.189317654	0.091535436	293	2.068244418	0.039494307	0.009167362	0.369467945	FALSE	0.133293285	FALSE
DC_conventional	Brazilian	-0.10689727	0.113182591	293	-0.944467421	0.345709003	-0.329651186	0.115856646	FALSE	0.533379605	FALSE
DC_conventional	European_Chile	0.082789241	0.089033257	293	0.929868721	0.353204521	-0.092436529	0.258015011	FALSE	0.534758246	FALSE
DC_conventional	Aymara	-0.068934536	0.08742507	293	-0.78849849	0.431042675	-0.240995245	0.103126173	FALSE	0.623472441	FALSE
DC_conventional	Machiguenga	-0.035360252	0.165545274	293	-0.213598682	0.831008582	-0.361168822	0.290448317	FALSE	0.923267091	FALSE
DC_conventional	Yine	0.011940722	0.200486667	293	0.059558682	0.952547728	-0.382635776	0.406517219	TRUE	0.982883643	FALSE
DC_plasmacytoid	Mapuche	0.220718525	0.070538011	293	3.129072164	0.001930282	0.081893129	0.359543922	FALSE	0.014213895	TRUE
DC_plasmacytoid	Aymara	0.147453151	0.067370527	293	2.188689283	0.029408633	0.014861657	0.280044644	FALSE	0.103569534	FALSE
DC_plasmacytoid	Yine	-0.313752458	0.154496787	293	-2.030802483	0.043177768	-0.617816573	-0.009688344	TRUE	0.137152911	FALSE
DC_plasmacytoid	European_Chile	0.134580361	0.06860981	293	1.961532339	0.050763637	-0.000450157	0.269610878	FALSE	0.15229091	FALSE
DC_plasmacytoid	Machiguenga	-0.208030212	0.127570642	293	-1.630706007	0.104026793	-0.459101158	0.043040733	FALSE	0.251527469	FALSE
DC_plasmacytoid	Brazilian	-0.122478831	0.087219499	293	-1.40425974	0.161300632	-0.294134955	0.049177294	FALSE	0.330768385	FALSE
DC_plasmacytoid	Moche	0.105307258	0.093736083	293	1.123444189	0.262168535	-0.079174114	0.289788629	FALSE	0.456680673	FALSE
DC_plasmacytoid	Quechua_Peru	0.076787237	0.080183427	293	0.957644744	0.339031435	-0.08102124	0.234595714	FALSE	0.533233908	FALSE
DC_plasmacytoid	Quechua_Chile	-0.04058503	0.075730922	293	-0.535910952	0.592426678	-0.189630562	0.108460501	FALSE	0.755693872	FALSE
HSPC	Quechua_Chile	-0.406521568	0.085089446	293	-4.777579201	2.8093E-06	-0.57398555	-0.239057586	FALSE	5.05673E-05	TRUE
HSPC	Yine	0.38196279	0.173588881	293	2.200387416	0.028559695	0.040323649	0.723601931	TRUE	0.102814902	FALSE
HSPC	Aymara	-0.109190935	0.075695907	293	-1.442494567	0.150231012	-0.258167555	0.039785684	FALSE	0.320229263	FALSE
HSPC	Quechua_Peru	0.117046319	0.090092173	293	1.299184097	0.194902131	-0.060263498	0.294356136	FALSE	0.375882682	FALSE
HSPC	Brazilian	0.101370185	0.097997735	293	1.034413553	0.301795874	-0.091498516	0.294238886	FALSE	0.503686391	FALSE
HSPC	European_Chile	-0.058899573	0.077088335	293	-0.764052994	0.445450504	-0.210616622	0.092817475	FALSE	0.625596063	FALSE
HSPC	Moche	-0.045553829	0.105319613	293	-0.432529401	0.665674864	-0.25283267	0.161725012	FALSE	0.804771104	FALSE
HSPC	Machiguenga	0.028044228	0.143335311	293	0.195654702	0.845016059	-0.25405306	0.310141516	FALSE	0.926221184	FALSE
HSPC	Mapuche	-0.008257616	0.079254816	293	-0.104190713	0.917089287	-0.164238499	0.147723268	FALSE	0.958418763	FALSE
MAIT	European_Chile	0.431940365	0.114047624	293	3.78736838	0.000184735	0.207483983	0.656396747	FALSE	0.001995135	TRUE
MAIT	Quechua_Chile	0.299007978	0.125884793	293	2.375250977	0.018180482	0.051254941	0.546761016	FALSE	0.086624647	FALSE
MAIT	Mapuche	-0.225414917	0.117252803	293	-1.922469327	0.055516084	-0.456179391	0.005349557	FALSE	0.162001637	FALSE
MAIT	Aymara	-0.168664459	0.111987609	293	-1.506099295	0.133118991	-0.389066539	0.051737621	FALSE	0.309032358	FALSE
MAIT	Quechua_Peru	-0.133053785	0.133286032	293	-0.998257533	0.31897819	-0.395373152	0.129265581	FALSE	0.512576959	FALSE
MAIT	Machiguenga	0.211485046	0.212056099	293	0.997307065	0.319438395	-0.205861175	0.628831267	FALSE	0.512576959	FALSE
MAIT	Yine	-0.213029318	0.256814463	293	-0.8295067	0.407493035	-0.718464181	0.292405545	TRUE	0.611239553	FALSE
MAIT	Moche	-0.106549134	0.155814126	293	-0.683822045	0.494627987	-0.413205896	0.200107627	FALSE	0.671163253	FALSE
MAIT	Brazilian	-0.095721775	0.144981842	293	-0.660232853	0.509623105	-0.381059589	0.189616039	FALSE	0.676712648	FALSE
NK_CD56bright	Aymara	0.33468127	0.082376944	293	4.062802716	6.23165E-05	0.172555747	0.496806793	FALSE	0.000721091	TRUE
NK_CD56bright	Machiguenga	-0.555546326	0.155986305	293	-3.561507063	0.000430174	-0.862541951	-0.248550701	FALSE	0.003781354	TRUE
NK_CD56bright	Quechua_Chile	0.21552444	0.092599571	293	2.327488546	0.02062038	0.033279831	0.397769049	FALSE	0.090283828	FALSE
NK_CD56bright	European_Chile	0.184904009	0.08389227	293	2.204064929	0.028297237	0.019796183	0.350011835	FALSE	0.102814902	FALSE
NK_CD56bright	Mapuche	0.151808704	0.086249967	293	1.760101596	0.07943399	-0.017939291	0.321556698	FALSE	0.210955844	FALSE
NK_CD56bright	Quechua_Peru	0.165947913	0.098043846	293	1.692588775	0.091596764	-0.027011538	0.358907365	FALSE	0.23185431	FALSE
NK_CD56bright	Moche	-0.190711766	0.114615283	293	-1.663929637	0.097195579	-0.416285353	0.034861822	FALSE	0.238570966	FALSE
NK_CD56bright	Yine	-0.256023656	0.188910101	293	-1.355267161	0.176376304	-0.627816389	0.115769077	TRUE	0.352752607	FALSE
NK_CD56bright	Brazilian	-0.050584588	0.106647165	293	-0.474317233	0.635626994	-0.260476175	0.159306999	FALSE	0.786042542	FALSE
NK_CD56dim	European_Chile	-0.302526568	0.105289313	293	-2.873288471	0.004359242	-0.509745775	-0.095307361	FALSE	0.026155453	TRUE
NK_CD56dim	Quechua_Peru	0.304375233	0.123050303	293	2.473583776	0.013943373	0.062200737	0.546549728	FALSE	0.073988438	FALSE
NK_CD56dim	Mapuche	-0.22017522	0.108248349	293	-2.033982238	0.042853999	-0.433218088	-0.007132352	FALSE	0.137152911	FALSE
NK_CD56dim	Machiguenga	-0.250942647	0.195771207	293	-1.281815907	0.200920599	-0.636238676	0.134353383	FALSE	0.382931024	FALSE
NK_CD56dim	Brazilian	0.157380661	0.133847931	293	1.175816911	0.240622554	-0.106044576	0.420805897	FALSE	0.42836103	FALSE
NK_CD56dim	Yine	0.234846485	0.237092342	293	0.990527499	0.322733641	-0.231773402	0.701466371	TRUE	0.512576959	FALSE
NK_CD56dim	Aymara	0.040997151	0.103387497	293	0.396538767	0.691996261	-0.162479106	0.244473407	FALSE	0.824097345	FALSE
NK_CD56dim	Moche	0.030528003	0.143848348	293	0.212223519	0.832080218	-0.252578989	0.313634994	FALSE	0.923267091	FALSE
NK_CD56dim	Quechua_Chile	0.005516904	0.116217444	293	0.047470529	0.962170558	-0.223209887	0.234243694	FALSE	0.986529307	FALSE
Treg	Yine	0.370272168	0.165972466	293	2.230925268	0.026442838	0.043622845	0.696921491	TRUE	0.101993803	FALSE
Treg	Machiguenga	0.261524192	0.137046307	293	1.908290693	0.057330821	-0.008195747	0.531244131	FALSE	0.162001637	FALSE
Treg	Moche	-0.177661821	0.100698592	293	-1.764293007	0.078724619	-0.37584606	0.020522418	FALSE	0.210955844	FALSE
Treg	Quechua_Peru	-0.148249135	0.086139274	293	-1.721039988	0.086299187	-0.317779276	0.021281006	FALSE	0.225491425	FALSE
Treg	Quechua_Chile	-0.122358247	0.081356047	293	-1.503984666	0.133662431	-0.282474551	0.037758056	FALSE	0.309032358	FALSE
Treg	Mapuche	-0.106599417	0.075777418	293	-1.406743856	0.160563133	-0.255736457	0.042537623	FALSE	0.330768385	FALSE
Treg	Brazilian	-0.075774893	0.09369797	293	-0.808714353	0.419335637	-0.260181254	0.108631468	FALSE	0.612003363	FALSE
Treg	Aymara	-0.024511641	0.072374661	293	-0.338677107	0.735095564	-0.166951737	0.117928455	FALSE	0.856730081	FALSE
Treg	European_Chile	0.023358794	0.073705994	293	0.316918514	0.751531125	-0.121701491	0.168419079	FALSE	0.863461292	FALSE
dnT	Aymara	0.254198372	0.075771599	293	3.354797507	0.000898855	0.105072784	0.40332396	FALSE	0.006934022	TRUE
dnT	Quechua_Chile	0.190995249	0.085174531	293	2.242398597	0.025683476	0.023363812	0.358626686	FALSE	0.101993803	FALSE
dnT	Yine	-0.294840259	0.173762461	293	-1.696800662	0.090796339	-0.63682102	0.047140503	TRUE	0.23185431	FALSE
dnT	Mapuche	0.104388399	0.079334066	293	1.315808003	0.189267072	-0.051748457	0.260525255	FALSE	0.371387624	FALSE
dnT	Moche	-0.129036385	0.105424927	293	-1.223964664	0.221948855	-0.336522494	0.078449723	FALSE	0.40814911	FALSE
dnT	Brazilian	-0.100862995	0.098095728	293	-1.028209867	0.304699175	-0.293924555	0.092198564	FALSE	0.503686391	FALSE
dnT	Quechua_Peru	0.061307308	0.090182261	293	0.679815606	0.497157965	-0.116179809	0.238794425	FALSE	0.671163253	FALSE
dnT	Machiguenga	-0.085032069	0.143478639	293	-0.592646192	0.553875065	-0.367411439	0.197347301	FALSE	0.723610972	FALSE
dnT	European_Chile	-0.00111762	0.07716542	293	-0.014483435	0.988454152	-0.152986377	0.150751137	FALSE	0.996327502	FALSE
gdT	Moche	-0.41719822	0.16904326	293	-2.46799678	0.014158281	-0.749891153	-0.084505288	FALSE	0.073988438	FALSE
gdT	European_Chile	-0.298863984	0.123730643	293	-2.41544031	0.016328125	-0.542377453	-0.055350515	FALSE	0.081023143	FALSE
gdT	Brazilian	0.368446447	0.157291279	293	2.342446769	0.019827074	0.058882512	0.678010383	FALSE	0.090009723	FALSE
gdT	Yine	0.651717608	0.278618858	293	2.33910085	0.020002161	0.103369657	1.200065558	TRUE	0.090009723	FALSE
gdT	Aymara	-0.220851106	0.121495727	293	-1.817768512	0.070120714	-0.45996605	0.018263838	FALSE	0.192534841	FALSE
gdT	Mapuche	-0.140713021	0.127207953	293	-1.106165282	0.26956238	-0.39107016	0.109644118	FALSE	0.464564954	FALSE
gdT	Machiguenga	0.075394791	0.230060362	293	0.327717432	0.743359363	-0.377385501	0.528175082	FALSE	0.860172977	FALSE
gdT	Quechua_Peru	-0.031157864	0.144602456	293	-0.215472582	0.8295488	-0.31574901	0.253433282	FALSE	0.923267091	FALSE
gdT	Quechua_Chile	0.01322535	0.136572828	293	0.096837343	0.922921772	-0.255562738	0.282013437	FALSE	0.958418763	FALSE
CD14_monocyte	Brazilian	-0.409059266	0.063279376	289	-6.464337843	4.31972E-10	-0.533606142	-0.284512391	FALSE	3.88775E-09	TRUE
CD14_monocyte	European_Chile	0.253822323	0.050420211	289	5.03413844	8.45778E-07	0.154584939	0.353059707	FALSE	3.806E-06	TRUE
CD14_monocyte	Mapuche	0.240133735	0.051142593	289	4.695376646	4.11697E-06	0.139474555	0.340792915	FALSE	1.23509E-05	TRUE
CD14_monocyte	Aymara	0.07693964	0.048828683	289	1.575705816	0.116187621	-0.019165288	0.173044567	FALSE	0.225404672	FALSE
CD14_monocyte	Quechua_Chile	0.085322721	0.055488522	289	1.537664327	0.125224818	-0.023890145	0.194535587	FALSE	0.225404672	FALSE
CD14_monocyte	Yine	-0.140102116	0.111878776	289	-1.252267149	0.211484993	-0.360302642	0.080098411	TRUE	0.316850079	FALSE
CD14_monocyte	Quechua_Peru	-0.068002605	0.058552437	289	-1.16139668	0.246438951	-0.183245888	0.047240677	FALSE	0.316850079	FALSE
CD14_monocyte	Machiguenga	-0.065036696	0.092375604	289	-0.70404623	0.481970876	-0.246850954	0.116777563	FALSE	0.542217235	FALSE
CD14_monocyte	Moche	0.025982264	0.068024425	289	0.38195493	0.702775497	-0.107903846	0.159868375	FALSE	0.702775497	FALSE
CD16_monocyte	Brazilian	0.409059266	0.063279376	289	6.464337843	4.31972E-10	0.284512391	0.533606142	FALSE	3.88775E-09	TRUE
CD16_monocyte	European_Chile	-0.253822323	0.050420211	289	-5.03413844	8.45778E-07	-0.353059707	-0.154584939	FALSE	3.806E-06	TRUE
CD16_monocyte	Mapuche	-0.240133735	0.051142593	289	-4.695376646	4.11697E-06	-0.340792915	-0.139474555	FALSE	1.23509E-05	TRUE
CD16_monocyte	Aymara	-0.07693964	0.048828683	289	-1.575705816	0.116187621	-0.173044567	0.019165288	FALSE	0.225404672	FALSE
CD16_monocyte	Quechua_Chile	-0.085322721	0.055488522	289	-1.537664327	0.125224818	-0.194535587	0.023890145	FALSE	0.225404672	FALSE
CD16_monocyte	Yine	0.140102116	0.111878776	289	1.252267149	0.211484993	-0.080098411	0.360302642	TRUE	0.316850079	FALSE
CD16_monocyte	Quechua_Peru	0.068002605	0.058552437	289	1.16139668	0.246438951	-0.047240677	0.183245888	FALSE	0.316850079	FALSE
CD16_monocyte	Machiguenga	0.065036696	0.092375604	289	0.70404623	0.481970876	-0.116777563	0.246850954	FALSE	0.542217235	FALSE
CD16_monocyte	Moche	-0.025982264	0.068024425	289	-0.38195493	0.702775497	-0.159868375	0.107903846	FALSE	0.702775497	FALSE
