## Supplemental Table 7 for "Genetic ancestry shapes context-dependent immune regulation across Indigenous South American populations"

	PC	celltype	category	n_genes	pct_genes
1	PC1	B	identified_baseline	1503	36.489439184268
2	PC1	B	identified_only_infection conditions	2616	63.510560815732
3	PC1	CD4T	identified_baseline	2867	42.7846590061185
4	PC1	CD4T	identified_only_infection conditions	3834	57.2153409938815
5	PC1	CD8T	identified_baseline	4136	68.3975525053746
6	PC1	CD8T	identified_only_infection conditions	1911	31.6024474946254
7	PC1	NK	identified_baseline	1851	41.792729735832
8	PC1	NK	identified_only_infection conditions	2578	58.207270264168
9	PC1	monocyte	identified_baseline	2370	40.4160982264666
10	PC1	monocyte	identified_only_infection conditions	3494	59.5839017735334
11	PC2	B	identified_baseline	554	70.3939008894536
12	PC2	B	identified_only_infection conditions	233	29.6060991105464
13	PC2	CD4T	identified_baseline	644	64.5290581162325
14	PC2	CD4T	identified_only_infection conditions	354	35.4709418837675
15	PC2	CD8T	identified_baseline	735	79.5454545454545
16	PC2	CD8T	identified_only_infection conditions	189	20.4545454545455
17	PC2	NK	identified_baseline	704	74.7346072186836
18	PC2	NK	identified_only_infection conditions	238	25.2653927813163
19	PC2	monocyte	identified_baseline	1027	45.7461024498886
20	PC2	monocyte	identified_only_infection conditions	1218	54.2538975501114
21	PC3	B	identified_baseline	1439	76.7876200640342
22	PC3	B	identified_only_infection conditions	435	23.2123799359658
23	PC3	CD4T	identified_baseline	1721	61.9733525387108
24	PC3	CD4T	identified_only_infection conditions	1056	38.0266474612892
25	PC3	CD8T	identified_baseline	1786	82.8385899814471
26	PC3	CD8T	identified_only_infection conditions	370	17.1614100185529
27	PC3	NK	identified_baseline	1674	75.5415162454874
28	PC3	NK	identified_only_infection conditions	542	24.4584837545126
29	PC3	monocyte	identified_baseline	1438	68.7052078356426
30	PC3	monocyte	identified_only_infection conditions	655	31.2947921643574
