## Supplemental Table 10 for "Genetic ancestry shapes context-dependent immune regulation across Indigenous South American populations"

PC	condition	odds_ratio	CI_lower	CI_upper	mean_log_OR	p_enrich	p_enrich_adj	p_vs_PC2	p_vs_PC2_adj
PC1	IAV	1.70566791344053	1.60701516248042	1.81891875144105	0.533956772114436	0.000999500249875062	0.000999500249875062	0.000999500249875062	0.00133266699983342
PC1	LPS	1.70012897505341	1.60197962587064	1.81703759076026	0.530704115862841	0.000999500249875062	0.000999500249875062	0.000999500249875062	0.00133266699983342
PC1	NI	2.26986746128723	2.11552944916671	2.44254514055827	0.81972144269058	0.000999500249875062	0.000999500249875062	0.00199900049975012	0.00199900049975012
PC1	Tcruzi	2.22308717578804	2.06578369256891	2.39518254630165	0.798896849592391	0.000999500249875062	0.000999500249875062	0.000999500249875062	0.00133266699983342
PC2	IAV	2.91679697017765	2.54708388411257	3.38661802240645	1.07048608619297	0.000999500249875062	0.000999500249875062	NA	NA
PC2	LPS	3.057863216532	2.63244873011783	3.60503908401555	1.11771637679162	0.000999500249875062	0.000999500249875062	NA	NA
PC2	NI	3.05274547534844	2.62676462060801	3.64553812733149	1.11604134157395	0.000999500249875062	0.000999500249875062	NA	NA
PC2	Tcruzi	3.28968718830962	2.81513348552883	3.93929908081616	1.19079248071579	0.000999500249875062	0.000999500249875062	NA	NA
PC3	IAV	1.74970887326611	1.60601450734707	1.90506074075753	0.559449415962722	0.000999500249875062	0.000999500249875062	0.000999500249875062	0.000999500249875062
PC3	LPS	1.8646311342216	1.68704660883419	2.06508610016271	0.623063250274896	0.000999500249875062	0.000999500249875062	0.000999500249875062	0.000999500249875062
PC3	NI	1.8751164385155	1.70028614556765	2.09266458922561	0.628670758035816	0.000999500249875062	0.000999500249875062	0.000999500249875062	0.000999500249875062
PC3	Tcruzi	1.88353212652333	1.70155413195364	2.1027740735844	0.633148804826011	0.000999500249875062	0.000999500249875062	0.000999500249875062	0.000999500249875062
