## Supplemental Table 1 for "Genetic ancestry shapes context-dependent immune regulation across Indigenous South American populations"

donor_id	population	age_range	sex	data_type
AYM001	Aymara_Chile-CZI	39-51	M	genotype_scRNAseq
AYM002	Aymara_Chile-CZI	39-51	F	genotype
AYM003	Aymara_Chile-CZI	18-27	F	genotype_scRNAseq
AYM004	Aymara_Chile-CZI	18-27	F	genotype_scRNAseq
AYM005	Aymara_Chile-CZI	18-27	F	genotype_scRNAseq
AYM006	Aymara_Chile-CZI	28-38	F	genotype_scRNAseq
AYM007	Aymara_Chile-CZI	39-51	F	genotype
AYM008	Aymara_Chile-CZI	39-51	F	genotype_scRNAseq
AYM009	Aymara_Chile-CZI	52-74	F	genotype
AYM010	Aymara_Chile-CZI	28-38	M	genotype
AYM011	Aymara_Chile-CZI	28-38	M	genotype_scRNAseq
AYM012	Aymara_Chile-CZI	52-74	F	genotype
AYM016	Aymara_Chile-CZI	52-74	F	genotype_scRNAseq
AYM017	Aymara_Chile-CZI	39-51	F	genotype_scRNAseq
AYM018	Aymara_Chile-CZI	28-38	F	genotype_scRNAseq
AYM019	Aymara_Chile-CZI	52-74	F	genotype_scRNAseq
AYM020	Aymara_Chile-CZI	39-51	F	genotype_scRNAseq
AYM021	Aymara_Chile-CZI	52-74	F	genotype
AYM022	Aymara_Chile-CZI	18-27	M	genotype_scRNAseq
AYM023	Aymara_Chile-CZI	28-38	M	genotype_scRNAseq
AYM024	Aymara_Chile-CZI	28-38	F	genotype
AYM025	Aymara_Chile-CZI	52-74	F	genotype
AYM026	Aymara_Chile-CZI	52-74	M	genotype_scRNAseq
AYM027	Aymara_Chile-CZI	39-51	F	genotype_scRNAseq
AYM028	Aymara_Chile-CZI	28-38	M	genotype
AYM029	Aymara_Chile-CZI	52-74	F	genotype
AYM030	Aymara_Chile-CZI	52-74	F	genotype_scRNAseq
AYM031	Aymara_Chile-CZI	52-74	F	genotype_scRNAseq
AYM032	Aymara_Chile-CZI	52-74	M	genotype_scRNAseq
AYM033	Aymara_Chile-CZI	52-74	F	genotype
AYM034	Aymara_Chile-CZI	39-51	F	genotype_scRNAseq
AYM035	Aymara_Chile-CZI	52-74	F	genotype
AYM036	Aymara_Chile-CZI	39-51	F	genotype
AYM037	Aymara_Chile-CZI	28-38	F	genotype
AYM038	Aymara_Chile-CZI	28-38	F	genotype
AYM039	Aymara_Chile-CZI	39-51	F	genotype_scRNAseq
AYM040	Aymara_Chile-CZI	39-51	F	genotype
AYM041	Aymara_Chile-CZI	18-27	F	genotype_scRNAseq
AYM042	Aymara_Chile-CZI	18-27	F	genotype
AYM043	Aymara_Chile-CZI	18-27	M	genotype_scRNAseq
AYM044	Aymara_Chile-CZI	28-38	F	genotype
AYM045	Aymara_Chile-CZI	28-38	M	genotype
AYM046	Aymara_Chile-CZI	39-51	F	genotype_scRNAseq
AYM047	Aymara_Chile-CZI	18-27	M	genotype_scRNAseq
AYM048	Aymara_Chile-CZI	39-51	F	genotype
AYM049	Aymara_Chile-CZI	28-38	F	genotype
AYM050	Aymara_Chile-CZI	39-51	F	genotype
AYM051	Aymara_Chile-CZI	28-38	F	genotype
AYM052	Aymara_Chile-CZI	52-74	M	genotype
AYM053	Aymara_Chile-CZI	39-51	F	genotype_scRNAseq
AYM054	Aymara_Chile-CZI	28-38	F	genotype_scRNAseq
AYM055	Aymara_Chile-CZI	39-51	M	genotype_scRNAseq
AYM056	Aymara_Chile-CZI	18-27	F	genotype_scRNAseq
AYM057	Aymara_Chile-CZI	39-51	F	genotype_scRNAseq
AYM058	Aymara_Chile-CZI	28-38	M	genotype_scRNAseq
AYM059	Aymara_Chile-CZI	28-38	F	genotype_scRNAseq
AYM060	Aymara_Chile-CZI	18-27	F	genotype_scRNAseq
AYM061	Aymara_Chile-CZI	52-74	M	genotype_scRNAseq
AYM062	Aymara_Chile-CZI	18-27	F	genotype_scRNAseq
AYM063	Aymara_Chile-CZI	39-51	M	genotype_scRNAseq
AYM064	Aymara_Chile-CZI	39-51	M	genotype_scRNAseq
AYM065	Aymara_Chile-CZI	28-38	M	genotype_scRNAseq
AYM066	Aymara_Chile-CZI	52-74	M	genotype_scRNAseq
AYM067	Aymara_Chile-CZI	39-51	M	genotype_scRNAseq
AYM068	Aymara_Chile-CZI	39-51	M	genotype_scRNAseq
AYM069	Aymara_Chile-CZI	28-38	M	genotype_scRNAseq
AYM070	Aymara_Chile-CZI	52-74	M	genotype_scRNAseq
AYM071	Aymara_Chile-CZI	52-74	M	genotype_scRNAseq
AYM072	Aymara_Chile-CZI	52-74	M	genotype_scRNAseq
AYM073	Aymara_Chile-CZI	52-74	M	genotype_scRNAseq
AYM074	Aymara_Chile-CZI	39-51	M	genotype
AYM075	Aymara_Chile-CZI	52-74	M	genotype_scRNAseq
AYM076	Aymara_Chile-CZI	39-51	M	genotype
AYM077	Aymara_Chile-CZI	39-51	M	genotype_scRNAseq
AYM078	Aymara_Chile-CZI	28-38	F	genotype_scRNAseq
AYM079	Aymara_Chile-CZI	39-51	M	genotype_scRNAseq
AYM080	Aymara_Chile-CZI	52-74	M	genotype_scRNAseq
AYM081	Aymara_Chile-CZI	39-51	F	genotype_scRNAseq
AYM082	Aymara_Chile-CZI	18-27	M	genotype_scRNAseq
AYM084	Aymara_Chile-CZI	39-51	M	genotype_scRNAseq
BRZ002	Brazilian	28-38	M	genotype_scRNAseq
BRZ003	Brazilian	18-27	F	genotype_scRNAseq
BRZ004	Brazilian	18-27	M	genotype_scRNAseq
BRZ007	Brazilian	18-27	F	genotype_scRNAseq
BRZ008	Brazilian	18-27	F	genotype_scRNAseq
BRZ009	Brazilian	18-27	F	genotype_scRNAseq
BRZ010	Brazilian	39-51	F	genotype_scRNAseq
BRZ011	Brazilian	18-27	M	genotype_scRNAseq
BRZ012	Brazilian	18-27	M	genotype_scRNAseq
BRZ014	Brazilian	18-27	F	genotype_scRNAseq
BRZ015	Brazilian	18-27	M	genotype_scRNAseq
BRZ016	Brazilian	28-38	F	genotype_scRNAseq
BRZ017	Brazilian	28-38	F	genotype_scRNAseq
BRZ019	Brazilian	18-27	M	genotype_scRNAseq
BRZ020	Brazilian	28-38	M	genotype_scRNAseq
BRZ021	Brazilian	18-27	M	genotype_scRNAseq
BRZ022	Brazilian	28-38	F	genotype_scRNAseq
BRZ023	Brazilian	18-27	F	genotype_scRNAseq
BRZ024	Brazilian	28-38	F	genotype_scRNAseq
BRZ025	Brazilian	18-27	F	genotype_scRNAseq
BRZ026	Brazilian	18-27	F	genotype_scRNAseq
BRZ027	Brazilian	18-27	F	genotype_scRNAseq
BRZ028	Brazilian	39-51	F	genotype_scRNAseq
BRZ030	Brazilian	18-27	F	genotype_scRNAseq
BRZ031	Brazilian	18-27	F	genotype_scRNAseq
BRZ032	Brazilian	18-27	F	genotype_scRNAseq
BRZ033	Brazilian	18-27	F	genotype_scRNAseq
BRZ034	Brazilian	28-38	F	genotype_scRNAseq
BRZ035	Brazilian	18-27	F	genotype_scRNAseq
BRZ037	Brazilian	18-27	M	genotype_scRNAseq
BRZ038	Brazilian	52-74	F	genotype_scRNAseq
BRZ039	Brazilian	18-27	F	genotype
BRZ041	Brazilian	18-27	M	genotype_scRNAseq
BRZ042	Brazilian	28-38	M	genotype_scRNAseq
BRZ043	Brazilian	18-27	M	genotype_scRNAseq
BRZ045	Brazilian	28-38	M	genotype_scRNAseq
BRZ046	Brazilian	18-27	F	genotype
BRZ047	Brazilian	18-27	F	genotype
BRZ048	Brazilian	18-27	F	genotype
BRZ049	Brazilian	18-27	M	genotype_scRNAseq
BRZ050	Brazilian	18-27	F	genotype
BRZ051	Brazilian	18-27	F	genotype
BRZ052	Brazilian	28-38	M	genotype_scRNAseq
BRZ053	Brazilian	18-27	M	genotype_scRNAseq
BRZ054	Brazilian	39-51	M	genotype_scRNAseq
BRZ055	Brazilian	28-38	M	genotype_scRNAseq
BRZ056	Brazilian	18-27	M	genotype
BRZ057	Brazilian	39-51	F	genotype_scRNAseq
BRZ059	Brazilian	28-38	M	genotype_scRNAseq
BRZ060	Brazilian	28-38	M	genotype
BRZ062	Brazilian	18-27	F	genotype_scRNAseq
BRZ063	Brazilian	28-38	F	genotype
BRZ064	Brazilian	28-38	F	genotype
BRZ065	Brazilian	18-27	M	genotype
BRZ066	Brazilian	28-38	M	genotype
BRZ078	Brazilian	28-38	F	genotype_scRNAseq
BRZ079	Brazilian	28-38	M	genotype_scRNAseq
BRZ081	Brazilian	18-27	M	genotype
BRZ082	Brazilian	39-51	F	genotype_scRNAseq
BRZ088	Brazilian	39-51	M	genotype_scRNAseq
BRZ092	Brazilian	18-27	M	genotype_scRNAseq
BRZ093	Brazilian	18-27	M	genotype_scRNAseq
BRZ095	Brazilian	28-38	F	genotype
BRZ097	Brazilian	39-51	M	genotype_scRNAseq
CHI008	European_Chilean-CZI	39-51	F	genotype
CHI010	European_Chilean-CZI	39-51	F	genotype
CHI018	European_Chilean-CZI	39-51	F	genotype
CHI022	European_Chilean-CZI	39-51	F	genotype
CHI024	European_Chilean-CZI	18-27	M	genotype
CHI030	European_Chilean-CZI	28-38	M	genotype
CHI032	European_Chilean-CZI	18-27	F	genotype
CHI034	European_Chilean-CZI	18-27	F	genotype
CHI036	European_Chilean-CZI	18-27	F	genotype
CHI051	European_Chilean-CZI	52-74	F	genotype_scRNAseq
CHI052	European_Chilean-CZI	39-51	M	genotype_scRNAseq
CHI053	European_Chilean-CZI	52-74	F	genotype_scRNAseq
CHI054	European_Chilean-CZI	18-27	F	genotype_scRNAseq
CHI055	European_Chilean-CZI	28-38	F	genotype_scRNAseq
CHI056	European_Chilean-CZI	28-38	M	genotype_scRNAseq
CHI057	European_Chilean-CZI	28-38	F	genotype_scRNAseq
CHI058	European_Chilean-CZI	52-74	M	genotype_scRNAseq
CHI059	European_Chilean-CZI	28-38	F	genotype_scRNAseq
CHI060	European_Chilean-CZI	39-51	M	genotype_scRNAseq
CHI061	European_Chilean-CZI	28-38	F	genotype_scRNAseq
CHI062	European_Chilean-CZI	39-51	M	genotype_scRNAseq
CHI063	European_Chilean-CZI	28-38	F	genotype_scRNAseq
CHI064	European_Chilean-CZI	39-51	F	genotype_scRNAseq
CHI066	European_Chilean-CZI	18-27	M	genotype_scRNAseq
CHI067	European_Chilean-CZI	18-27	M	genotype_scRNAseq
CHI068	European_Chilean-CZI	18-27	M	genotype_scRNAseq
CHI069	European_Chilean-CZI	18-27	F	genotype_scRNAseq
CHI070	European_Chilean-CZI	28-38	F	genotype_scRNAseq
CHI071	European_Chilean-CZI	28-38	M	genotype
CHI072	European_Chilean-CZI	39-51	M	genotype_scRNAseq
CHI073	European_Chilean-CZI	18-27	F	genotype_scRNAseq
CHI074	European_Chilean-CZI	18-27	F	genotype_scRNAseq
CHI075	European_Chilean-CZI	18-27	F	genotype_scRNAseq
CHI076	European_Chilean-CZI	52-74	M	genotype_scRNAseq
CHI077	European_Chilean-CZI	18-27	M	genotype_scRNAseq
CHI078	European_Chilean-CZI	18-27	F	genotype_scRNAseq
CHI079	European_Chilean-CZI	18-27	M	genotype_scRNAseq
CHI080	European_Chilean-CZI	18-27	M	genotype
CHI081	European_Chilean-CZI	52-74	M	genotype_scRNAseq
CHI082	European_Chilean-CZI	28-38	M	genotype
CHI101	European_Chilean-CZI	39-51	F	genotype_scRNAseq
CHI102	European_Chilean-CZI	39-51	F	genotype
CHI103	European_Chilean-CZI	39-51	M	genotype_scRNAseq
CHI104	European_Chilean-CZI	39-51	F	genotype_scRNAseq
CHI105	European_Chilean-CZI	39-51	M	genotype_scRNAseq
CHI106	European_Chilean-CZI	52-74	F	genotype_scRNAseq
CHI107	European_Chilean-CZI	18-27	F	genotype
CHI108	European_Chilean-CZI	28-38	M	genotype_scRNAseq
CHI109	European_Chilean-CZI	39-51	F	genotype
CHI110	European_Chilean-CZI	39-51	M	genotype_scRNAseq
CHI111	European_Chilean-CZI	52-74	M	genotype
CHI112	European_Chilean-CZI	39-51	F	genotype
CHI113	European_Chilean-CZI	39-51	M	genotype_scRNAseq
CHI114	European_Chilean-CZI	18-27	F	genotype
CHI115	European_Chilean-CZI	39-51	F	genotype
CHI116	European_Chilean-CZI	28-38	M	genotype
CHI117	European_Chilean-CZI	39-51	M	genotype
CHI118	European_Chilean-CZI	39-51	M	genotype
CHI119	European_Chilean-CZI	28-38	F	genotype
CHI120	European_Chilean-CZI	28-38	M	genotype_scRNAseq
CHI121	European_Chilean-CZI	52-74	M	genotype_scRNAseq
CHI122	European_Chilean-CZI	39-51	M	genotype_scRNAseq
CHI123	European_Chilean-CZI	39-51	F	genotype_scRNAseq
CHI124	European_Chilean-CZI	28-38	M	genotype_scRNAseq
CHI125	European_Chilean-CZI	52-74	F	genotype_scRNAseq
CHI126	European_Chilean-CZI	39-51	F	genotype_scRNAseq
CHI127	European_Chilean-CZI	52-74	F	genotype_scRNAseq
CHI128	European_Chilean-CZI	52-74	F	genotype_scRNAseq
CHI129	European_Chilean-CZI	52-74	F	genotype_scRNAseq
CHI130	European_Chilean-CZI	52-74	F	genotype_scRNAseq
CHI131	European_Chilean-CZI	52-74	F	genotype_scRNAseq
CHI132	European_Chilean-CZI	18-27	F	genotype_scRNAseq
CHI133	European_Chilean-CZI	52-74	M	genotype_scRNAseq
CHI134	European_Chilean-CZI	18-27	F	genotype_scRNAseq
CHI135	European_Chilean-CZI	28-38	F	genotype_scRNAseq
CHI136	European_Chilean-CZI	52-74	F	genotype_scRNAseq
CHI137	European_Chilean-CZI	39-51	F	genotype_scRNAseq
CHI138	European_Chilean-CZI	52-74	M	genotype_scRNAseq
CHI139	European_Chilean-CZI	52-74	F	genotype_scRNAseq
CHI140	European_Chilean-CZI	52-74	M	genotype_scRNAseq
CHI141	European_Chilean-CZI	39-51	M	genotype
CHI142	European_Chilean-CZI	28-38	F	genotype
CHI143	European_Chilean-CZI	28-38	F	genotype
CHI144	European_Chilean-CZI	39-51	F	genotype
CHI145	European_Chilean-CZI	18-27	M	genotype_scRNAseq
CHI146	European_Chilean-CZI	52-74	M	genotype_scRNAseq
CHI147	European_Chilean-CZI	28-38	M	genotype
CHI149	European_Chilean-CZI	28-38	M	genotype_scRNAseq
MAP005	Mapuche-CZI	39-51	F	genotype
MAP009	Mapuche-CZI	28-38	F	genotype
MAP011	Mapuche-CZI	52-74	M	genotype
MAP015	Mapuche-CZI	39-51	F	genotype
MAP016	Mapuche-CZI	39-51	M	genotype_scRNAseq
MAP017	Mapuche-CZI	52-74	F	genotype_scRNAseq
MAP018	Mapuche-CZI	52-74	F	genotype_scRNAseq
MAP019	Mapuche-CZI	39-51	F	genotype_scRNAseq
MAP020	Mapuche-CZI	52-74	F	genotype_scRNAseq
MAP021	Mapuche-CZI	39-51	F	genotype_scRNAseq
MAP022	Mapuche-CZI	39-51	F	genotype_scRNAseq
MAP023	Mapuche-CZI	39-51	F	genotype_scRNAseq
MAP024	Mapuche-CZI	52-74	M	genotype
MAP025	Mapuche-CZI	52-74	F	genotype_scRNAseq
MAP026	Mapuche-CZI	52-74	F	genotype_scRNAseq
MAP028	Mapuche-CZI	39-51	F	genotype_scRNAseq
MAP029	Mapuche-CZI	39-51	M	genotype_scRNAseq
MAP031	Mapuche-CZI	52-74	M	genotype_scRNAseq
MAP032	Mapuche-CZI	39-51	F	genotype_scRNAseq
MAP033	Mapuche-CZI	52-74	F	genotype_scRNAseq
MAP034	Mapuche-CZI	18-27	M	genotype_scRNAseq
MAP035	Mapuche-CZI	52-74	F	genotype_scRNAseq
MAP036	Mapuche-CZI	52-74	F	genotype_scRNAseq
MAP037	Mapuche-CZI	52-74	F	genotype_scRNAseq
MAP038	Mapuche-CZI	52-74	M	genotype_scRNAseq
MAP039	Mapuche-CZI	39-51	F	genotype_scRNAseq
MAP040	Mapuche-CZI	28-38	M	genotype_scRNAseq
MAP041	Mapuche-CZI	39-51	F	genotype_scRNAseq
MAP042	Mapuche-CZI	28-38	M	genotype_scRNAseq
MAP043	Mapuche-CZI	39-51	F	genotype_scRNAseq
MAP044	Mapuche-CZI	39-51	F	genotype_scRNAseq
MAP045	Mapuche-CZI	28-38	F	genotype_scRNAseq
MAP046	Mapuche-CZI	28-38	F	genotype_scRNAseq
MAP047	Mapuche-CZI	52-74	M	genotype_scRNAseq
MAP048	Mapuche-CZI	52-74	F	genotype_scRNAseq
MAP049	Mapuche-CZI	39-51	F	genotype_scRNAseq
MAP051	Mapuche-CZI	52-74	F	genotype_scRNAseq
MAP052	Mapuche-CZI	52-74	M	genotype_scRNAseq
MAP053	Mapuche-CZI	52-74	F	genotype_scRNAseq
MAP054	Mapuche-CZI	39-51	M	genotype_scRNAseq
MAP055	Mapuche-CZI	39-51	F	genotype_scRNAseq
MAP056	Mapuche-CZI	52-74	M	genotype_scRNAseq
MAP057	Mapuche-CZI	52-74	M	genotype_scRNAseq
MAP058	Mapuche-CZI	52-74	F	genotype_scRNAseq
MAP059	Mapuche-CZI	18-27	F	genotype_scRNAseq
MAP060	Mapuche-CZI	18-27	M	genotype_scRNAseq
MAP061	Mapuche-CZI	18-27	M	genotype
MAP076	Mapuche-CZI	39-51	F	genotype
MAP077	Mapuche-CZI	52-74	F	genotype_scRNAseq
MAP078	Mapuche-CZI	52-74	M	genotype_scRNAseq
MAP079	Mapuche-CZI	52-74	M	genotype_scRNAseq
MAP080	Mapuche-CZI	28-38	F	genotype_scRNAseq
MAP081	Mapuche-CZI	39-51	F	genotype
MAP082	Mapuche-CZI	28-38	M	genotype_scRNAseq
MAP083	Mapuche-CZI	28-38	F	genotype
MAP084	Mapuche-CZI	28-38	M	genotype_scRNAseq
MAP085	Mapuche-CZI	39-51	F	genotype_scRNAseq
MAP086	Mapuche-CZI	18-27	F	genotype
MAP087	Mapuche-CZI	18-27	F	genotype
MAP088	Mapuche-CZI	18-27	F	genotype_scRNAseq
MAP089	Mapuche-CZI	28-38	M	genotype
MAP090	Mapuche-CZI	52-74	F	genotype
MAP091	Mapuche-CZI	39-51	M	genotype_scRNAseq
MAP092	Mapuche-CZI	18-27	M	genotype_scRNAseq
MAP093	Mapuche-CZI	28-38	F	genotype_scRNAseq
MAP094	Mapuche-CZI	28-38	F	genotype_scRNAseq
MAP095	Mapuche-CZI	39-51	F	genotype_scRNAseq
PER001	Moche_Chimu-CZI	18-27	F	genotype_scRNAseq
PER002	Moche_Chimu-CZI	18-27	F	genotype
PER003	Moche_Chimu-CZI	18-27	F	genotype
PER004	Moche_Chimu-CZI	52-74	M	genotype_scRNAseq
PER005	Moche_Chimu-CZI	28-38	M	genotype
PER006	Moche_Chimu-CZI	28-38	M	genotype
PER007	Moche_Chimu-CZI	39-51	M	genotype_scRNAseq
PER008	Moche_Chimu-CZI	52-74	M	genotype_scRNAseq
PER009	Moche_Chimu-CZI	52-74	M	genotype_scRNAseq
PER010	Moche_Chimu-CZI	52-74	M	genotype_scRNAseq
PER011	Moche_Chimu-CZI	18-27	F	genotype_scRNAseq
PER012	Moche_Chimu-CZI	52-74	M	genotype
PER013	Moche_Chimu-CZI	52-74	M	genotype_scRNAseq
PER014	Moche_Chimu-CZI	52-74	F	genotype_scRNAseq
PER015	Moche_Chimu-CZI	52-74	F	genotype
PER016	Moche_Chimu-CZI	52-74	F	genotype_scRNAseq
PER017	Moche_Chimu-CZI	39-51	M	genotype_scRNAseq
PER018	Moche_Chimu-CZI	39-51	F	genotype
PER019	Moche_Chimu-CZI	39-51	M	genotype_scRNAseq
PER020	Moche_Chimu-CZI	39-51	M	genotype_scRNAseq
PER021	Moche_Chimu-CZI	28-38	M	genotype_scRNAseq
PER022	Moche_Chimu-CZI	39-51	M	genotype_scRNAseq
PER023	Moche_Chimu-CZI	52-74	F	genotype
PER024	Moche_Chimu-CZI	28-38	F	genotype_scRNAseq
PER025	Moche_Chimu-CZI	18-27	F	genotype_scRNAseq
PER026	Moche_Chimu-CZI	28-38	M	genotype
PER027	Moche_Chimu-CZI	18-27	F	genotype_scRNAseq
PER028	Moche_Chimu-CZI	28-38	F	genotype_scRNAseq
PER030	Moche_Chimu-CZI	18-27	F	genotype_scRNAseq
PER031	Moche_Chimu-CZI	18-27	F	genotype_scRNAseq
PER032	Moche_Chimu-CZI	39-51	F	genotype
PER033	Moche_Chimu-CZI	39-51	M	genotype_scRNAseq
PER034	Moche_Chimu-CZI	52-74	M	genotype
PER035	Moche_Chimu-CZI	28-38	M	genotype
PER036	Moche_Chimu-CZI	52-74	F	genotype_scRNAseq
PER037	Moche_Chimu-CZI	52-74	M	genotype
PER038	Moche_Chimu-CZI	52-74	M	genotype
PER039	Moche_Chimu-CZI	39-51	M	genotype_scRNAseq
PER040	Moche_Chimu-CZI	39-51	F	genotype
PER041	Quechua_Peru-CZI	39-51	F	genotype_scRNAseq
PER042	Quechua_Peru-CZI	52-74	M	genotype_scRNAseq
PER043	Quechua_Peru-CZI	52-74	F	genotype_scRNAseq
PER044	Quechua_Peru-CZI	39-51	F	genotype_scRNAseq
PER045	Quechua_Peru-CZI	39-51	F	genotype_scRNAseq
PER046	Quechua_Peru-CZI	52-74	F	genotype_scRNAseq
PER047	Quechua_Peru-CZI	52-74	F	genotype
PER048	Quechua_Peru-CZI	52-74	F	genotype
PER049	Quechua_Peru-CZI	39-51	M	genotype
PER050	Quechua_Peru-CZI	28-38	F	genotype
PER051	Quechua_Peru-CZI	39-51	M	genotype
PER052	Quechua_Peru-CZI	52-74	M	genotype
PER053	Quechua_Peru-CZI	39-51	F	genotype
PER056	Quechua_Peru-CZI	52-74	F	genotype
PER057	Quechua_Peru-CZI	28-38	M	genotype_scRNAseq
PER058	Quechua_Peru-CZI	39-51	M	genotype_scRNAseq
PER059	Quechua_Peru-CZI	18-27	F	genotype_scRNAseq
PER060	Quechua_Peru-CZI	39-51	M	genotype_scRNAseq
PER061	Moche_Chimu-CZI	28-38	M	genotype
PER062	Moche_Chimu-CZI	52-74	M	genotype
PER063	Moche_Chimu-CZI	52-74	F	genotype
PER064	Moche_Chimu-CZI	18-27	M	genotype
PER065	Moche_Chimu-CZI	18-27	M	genotype
PER066	Moche_Chimu-CZI	52-74	F	genotype
PER067	Moche_Chimu-CZI	18-27	M	genotype
PER068	Moche_Chimu-CZI	18-27	M	genotype
PER069	Moche_Chimu-CZI	18-27	F	genotype
PER070	Moche_Chimu-CZI	18-27	F	genotype
PER071	Moche_Chimu-CZI	28-38	F	genotype
PER072	Moche_Chimu-CZI	52-74	M	genotype
PER073	Moche_Chimu-CZI	18-27	M	genotype
PER074	Moche_Chimu-CZI	18-27	M	genotype
PER075	Moche_Chimu-CZI	18-27	F	genotype
PER076	Moche_Chimu-CZI	18-27	M	genotype
PER077	Moche_Chimu-CZI	18-27	M	genotype
PER078	Moche_Chimu-CZI	18-27	M	genotype
PER079	Moche_Chimu-CZI	18-27	M	genotype
PER080	Moche_Chimu-CZI	18-27	F	genotype
PER081	Quechua_Peru-CZI	52-74	F	genotype
PER082	Quechua_Peru-CZI	39-51	F	genotype
PER083	Quechua_Peru-CZI	39-51	F	genotype
PER084	Quechua_Peru-CZI	28-38	M	genotype
PER085	Quechua_Peru-CZI	52-74	M	genotype
PER086	Quechua_Peru-CZI	39-51	F	genotype
PER087	Quechua_Peru-CZI	39-51	M	genotype
PER088	Quechua_Peru-CZI	39-51	F	genotype_scRNAseq
PER089	Quechua_Peru-CZI	52-74	M	genotype
PER090	Quechua_Peru-CZI	18-27	M	genotype
PER091	Quechua_Peru-CZI	28-38	M	genotype
PER092	Quechua_Peru-CZI	39-51	M	genotype_scRNAseq
PER093	Quechua_Peru-CZI	39-51	F	genotype
PER094	Quechua_Peru-CZI	52-74	F	genotype
PER095	Quechua_Peru-CZI	39-51	F	genotype
PER096	Quechua_Peru-CZI	52-74	M	genotype
PER097	Quechua_Peru-CZI	52-74	F	genotype
PER098	Quechua_Peru-CZI	39-51	M	genotype
PER099	Quechua_Peru-CZI	28-38	M	genotype
PER100	Quechua_Peru-CZI	28-38	M	genotype_scRNAseq
PER101	Quechua_Peru-CZI	18-27	M	genotype
PER102	Quechua_Peru-CZI	28-38	M	genotype
PER103	Quechua_Peru-CZI	52-74	M	genotype
PER104	Quechua_Peru-CZI	28-38	M	genotype
PER105	Quechua_Peru-CZI	18-27	F	genotype_scRNAseq
PER106	Quechua_Peru-CZI	39-51	F	genotype_scRNAseq
PER107	Quechua_Peru-CZI	28-38	F	genotype
PER108	Quechua_Peru-CZI	18-27	M	genotype_scRNAseq
PER110	Quechua_Peru-CZI	52-74	M	genotype_scRNAseq
PER111	Quechua_Peru-CZI	39-51	F	genotype_scRNAseq
PER112	Quechua_Peru-CZI	28-38	M	genotype_scRNAseq
PER113	Quechua_Peru-CZI	39-51	M	genotype
PER114	Quechua_Peru-CZI	18-27	M	genotype_scRNAseq
PER115	Quechua_Peru-CZI	52-74	F	genotype_scRNAseq
PER116	Quechua_Peru-CZI	52-74	M	genotype_scRNAseq
PER117	Quechua_Peru-CZI	28-38	M	genotype_scRNAseq
PER118	Quechua_Peru-CZI	18-27	M	genotype_scRNAseq
PER119	Quechua_Peru-CZI	28-38	M	genotype_scRNAseq
PER120	Quechua_Peru-CZI	28-38	M	genotype_scRNAseq
PER121	Quechua_Peru-CZI	39-51	M	genotype_scRNAseq
PER122	Quechua_Peru-CZI	39-51	F	genotype_scRNAseq
PER123	Quechua_Peru-CZI	28-38	F	genotype_scRNAseq
PER124	Quechua_Peru-CZI	18-27	M	genotype_scRNAseq
PER125	Quechua_Peru-CZI	18-27	F	genotype_scRNAseq
PER126	Quechua_Peru-CZI	18-27	M	genotype_scRNAseq
PER127	Quechua_Peru-CZI	18-27	M	genotype
PER128	Quechua_Peru-CZI	18-27	M	genotype_scRNAseq
PER129	Quechua_Peru-CZI	18-27	M	genotype_scRNAseq
PER130	Quechua_Peru-CZI	28-38	F	genotype_scRNAseq
PER131	Quechua_Peru-CZI	18-27	F	genotype_scRNAseq
PER132	Quechua_Peru-CZI	28-38	M	genotype
PER133	Quechua_Peru-CZI	18-27	F	genotype_scRNAseq
PER134	Quechua_Peru-CZI	28-38	M	genotype_scRNAseq
PER135	Quechua_Peru-CZI	18-27	M	genotype_scRNAseq
PER136	Quechua_Peru-CZI	28-38	F	genotype_scRNAseq
PER137	Quechua_Peru-CZI	18-27	F	genotype_scRNAseq
PER138	Quechua_Peru-CZI	18-27	F	genotype
PER139	Quechua_Peru-CZI	18-27	M	genotype
PER140	Quechua_Peru-CZI	18-27	M	genotype
PER141	Quechua_Peru-CZI	18-27	M	genotype
PER142	Quechua_Peru-CZI	18-27	M	genotype
PER143	Quechua_Peru-CZI	18-27	F	genotype
PER144	Quechua_Peru-CZI	18-27	F	genotype
PER145	Bora-CZI	28-38	M	genotype
PER146	Bora-CZI	39-51	F	genotype
PER147	Bora-CZI	52-74	F	genotype
PER148	Bora-CZI	28-38	M	genotype
PER149	Bora-CZI	52-74	M	genotype
PER150	Bora-CZI	39-51	F	genotype
PER151	Bora-CZI	39-51	F	genotype
PER152	Bora-CZI	18-27	M	genotype
PER153	Bora-CZI	52-74	M	genotype
PER154	Bora-CZI	52-74	F	genotype
PER155	Bora-CZI	18-27	F	genotype
PER156	Bora-CZI	18-27	M	genotype
PER157	Bora-CZI	52-74	M	genotype
PER158	Bora-CZI	28-38	F	genotype
PER159	Bora-CZI	39-51	M	genotype
PER160	Bora-CZI	39-51	M	genotype
PER161	Bora-CZI	28-38	M	genotype
PER162	Bora-CZI	28-38	M	genotype
PER163	Bora-CZI	39-51	F	genotype
PER164	Bora-CZI	18-27	F	genotype
PER165	Kukama_Kukamilla-CZI	52-74	M	genotype_scRNAseq
PER166	Kukama_Kukamilla-CZI	52-74	M	genotype
PER167	Kukama_Kukamilla-CZI	52-74	M	genotype
PER168	Kukama_Kukamilla-CZI	39-51	M	genotype
PER169	Kukama_Kukamilla-CZI	52-74	M	genotype
PER170	Kukama_Kukamilla-CZI	18-27	F	genotype
PER171	Kukama_Kukamilla-CZI	52-74	M	genotype
PER172	Kukama_Kukamilla-CZI	18-27	M	genotype
PER173	Kukama_Kukamilla-CZI	52-74	F	genotype
PER174	Kukama_Kukamilla-CZI	39-51	F	genotype
PER175	Kukama_Kukamilla-CZI	52-74	M	genotype
PER176	Kukama_Kukamilla-CZI	18-27	M	genotype
PER177	Kukama_Kukamilla-CZI	52-74	F	genotype
PER178	Kukama_Kukamilla-CZI	52-74	F	genotype
PER179	Kukama_Kukamilla-CZI	39-51	F	genotype
PER180	Kukama_Kukamilla-CZI	18-27	F	genotype
PER181	Kukama_Kukamilla-CZI	28-38	M	genotype
PER182	Kukama_Kukamilla-CZI	39-51	F	genotype
PER183	Kukama_Kukamilla-CZI	18-27	M	genotype
PER184	Kukama_Kukamilla-CZI	52-74	M	genotype
PER185	Yagua-CZI	28-38	F	genotype
PER186	Yagua-CZI	18-27	M	genotype
PER187	Yagua-CZI	18-27	M	genotype
PER188	Yagua-CZI	18-27	M	genotype
PER189	Yagua-CZI	39-51	M	genotype
PER190	Yagua-CZI	28-38	F	genotype
PER191	Yagua-CZI	39-51	F	genotype
PER192	Yagua-CZI	28-38	F	genotype
PER193	Yagua-CZI	52-74	M	genotype
PER194	Yagua-CZI	28-38	F	genotype
PER195	Yagua-CZI	18-27	M	genotype
PER196	Yagua-CZI	18-27	F	genotype
PER197	Yagua-CZI	52-74	M	genotype
PER198	Yagua-CZI	52-74	F	genotype
PER199	Yagua-CZI	18-27	F	genotype
PER200	Yagua-CZI	52-74	F	genotype
PER201	Yagua-CZI	28-38	F	genotype
PER202	Yagua-CZI	52-74	F	genotype
PER203	Yagua-CZI	39-51	M	genotype
PER204	Yagua-CZI	28-38	F	genotype
PER205	Kukama_Kukamilla-CZI	39-51	F	genotype
PER206	Kukama_Kukamilla-CZI	39-51	M	genotype
PER207	Kukama_Kukamilla-CZI	39-51	F	genotype
PER208	Kukama_Kukamilla-CZI	28-38	M	genotype
PER209	Kukama_Kukamilla-CZI	52-74	F	genotype_scRNAseq
PER210	Kukama_Kukamilla-CZI	52-74	M	genotype
PER211	Kukama_Kukamilla-CZI	52-74	M	genotype
PER212	Kukama_Kukamilla-CZI	52-74	F	genotype
PER213	Kukama_Kukamilla-CZI	39-51	F	genotype
PER214	Kukama_Kukamilla-CZI	52-74	F	genotype
PER215	Kukama_Kukamilla-CZI	39-51	F	genotype
PER216	Kukama_Kukamilla-CZI	28-38	M	genotype
PER217	Kukama_Kukamilla-CZI	18-27	F	genotype
PER218	Kukama_Kukamilla-CZI	39-51	F	genotype
PER219	Kukama_Kukamilla-CZI	28-38	F	genotype
PER220	Kukama_Kukamilla-CZI	52-74	F	genotype
PER221	Kukama_Kukamilla-CZI	39-51	M	genotype
PER222	Kukama_Kukamilla-CZI	52-74	M	genotype_scRNAseq
PER223	Shipibo_Conibo-CZI	39-51	M	genotype
PER224	Shipibo_Conibo-CZI	18-27	M	genotype
PER225	Shipibo_Conibo-CZI	28-38	F	genotype
PER226	Shipibo_Conibo-CZI	18-27	M	genotype
PER227	Shipibo_Conibo-CZI	18-27	F	genotype
PER228	Shipibo_Conibo-CZI	52-74	F	genotype
PER229	Shipibo_Conibo-CZI	18-27	M	genotype
PER230	Shipibo_Conibo-CZI	28-38	M	genotype
PER231	Shipibo_Conibo-CZI	28-38	F	genotype
PER232	Shipibo_Conibo-CZI	28-38	F	genotype
PER233	Shipibo_Conibo-CZI	28-38	M	genotype
PER234	Shipibo_Conibo-CZI	28-38	M	genotype
PER235	Shipibo_Conibo-CZI	18-27	M	genotype
PER236	Shipibo_Conibo-CZI	18-27	F	genotype
PER237	Shipibo_Conibo-CZI	28-38	F	genotype
PER238	Shipibo_Conibo-CZI	18-27	F	genotype
PER239	Shipibo_Conibo-CZI	28-38	F	genotype
PER240	Shipibo_Conibo-CZI	28-38	M	genotype
PER241	Shipibo_Conibo-CZI	39-51	M	genotype
PER242	Shipibo_Conibo-CZI	28-38	F	genotype
PER243	Shipibo_Conibo-CZI	18-27	M	genotype
PER245	Shipibo_Conibo-CZI	18-27	M	genotype
PER246	Shipibo_Conibo-CZI	18-27	M	genotype
PER247	Shipibo_Conibo-CZI	28-38	F	genotype
PER248	Shipibo_Conibo-CZI	52-74	F	genotype
PER249	Shipibo_Conibo-CZI	39-51	M	genotype
PER250	Shipibo_Conibo-CZI	39-51	F	genotype
PER251	Shipibo_Conibo-CZI	52-74	M	genotype
PER252	Shipibo_Conibo-CZI	52-74	F	genotype
PER253	Shipibo_Conibo-CZI	28-38	F	genotype
PER254	Shipibo_Conibo-CZI	18-27	M	genotype
PER255	Shipibo_Conibo-CZI	18-27	M	genotype
PER256	Shipibo_Conibo-CZI	28-38	M	genotype
PER258	Shipibo_Conibo-CZI	18-27	F	genotype
PER259	Shipibo_Conibo-CZI	28-38	F	genotype
PER260	Shipibo_Conibo-CZI	39-51	M	genotype
PER261	Shipibo_Conibo-CZI	39-51	F	genotype
PER262	Shipibo_Conibo-CZI	39-51	F	genotype
PER263	Shipibo_Conibo-CZI	39-51	F	genotype
PER264	Shipibo_Conibo-CZI	18-27	F	genotype
PER265	Shipibo_Conibo-CZI	18-27	M	genotype
PER266	Shipibo_Conibo-CZI	28-38	F	genotype
PER267	Machiguenga-CZI	52-74	M	genotype_scRNAseq
PER268	Machiguenga-CZI	39-51	M	genotype
PER269	Machiguenga-CZI	39-51	F	genotype_scRNAseq
PER270	Machiguenga-CZI	28-38	F	genotype_scRNAseq
PER271	Machiguenga-CZI	52-74	F	genotype_scRNAseq
PER272	Machiguenga-CZI	39-51	F	genotype_scRNAseq
PER273	Machiguenga-CZI	39-51	F	genotype_scRNAseq
PER274	Machiguenga-CZI	52-74	F	genotype
PER275	Machiguenga-CZI	28-38	F	genotype
PER276	Machiguenga-CZI	39-51	M	genotype_scRNAseq
PER277	Machiguenga-CZI	39-51	M	genotype_scRNAseq
PER278	Machiguenga-CZI	28-38	M	genotype_scRNAseq
PER279	Machiguenga-CZI	28-38	F	genotype_scRNAseq
PER280	Machiguenga-CZI	18-27	M	genotype
PER281	Machiguenga-CZI	52-74	M	genotype_scRNAseq
PER282	Machiguenga-CZI	18-27	F	genotype
PER283	Machiguenga-CZI	39-51	M	genotype
PER284	Machiguenga-CZI	39-51	M	genotype
PER285	Machiguenga-CZI	52-74	M	genotype
PER286	Machiguenga-CZI	52-74	F	genotype_scRNAseq
PER287	Yine-CZI	39-51	M	genotype_scRNAseq
PER288	Yine-CZI	18-27	F	genotype
PER289	Yine-CZI	18-27	F	genotype
PER290	Yine-CZI	28-38	F	genotype
PER291	Yine-CZI	18-27	F	genotype_scRNAseq
PER292	Yine-CZI	52-74	M	genotype_scRNAseq
PER293	Yine-CZI	28-38	F	genotype_scRNAseq
PER294	Yine-CZI	52-74	M	genotype
PER295	Yine-CZI	28-38	F	genotype_scRNAseq
PER296	Yine-CZI	18-27	F	genotype_scRNAseq
PER297	Yine-CZI	28-38	F	genotype_scRNAseq
PER298	Yine-CZI	39-51	M	genotype_scRNAseq
PER299	Yine-CZI	28-38	F	genotype
QUE002	Quechua_Chile-CZI	52-74	M	genotype_scRNAseq
QUE003	Quechua_Chile-CZI	52-74	F	genotype_scRNAseq
QUE004	Quechua_Chile-CZI	28-38	F	genotype_scRNAseq
QUE005	Quechua_Chile-CZI	39-51	F	genotype
QUE006	Quechua_Chile-CZI	39-51	F	genotype_scRNAseq
QUE007	Quechua_Chile-CZI	28-38	F	genotype_scRNAseq
QUE008	Quechua_Chile-CZI	39-51	F	genotype_scRNAseq
QUE009	Quechua_Chile-CZI	18-27	M	genotype_scRNAseq
QUE010	Quechua_Chile-CZI	52-74	F	genotype_scRNAseq
QUE011	Quechua_Chile-CZI	52-74	F	genotype_scRNAseq
QUE012	Quechua_Chile-CZI	52-74	M	genotype_scRNAseq
QUE016	Quechua_Chile-CZI	28-38	F	genotype_scRNAseq
QUE017	Quechua_Chile-CZI	39-51	F	genotype
QUE018	Quechua_Chile-CZI	28-38	F	genotype_scRNAseq
QUE019	Quechua_Chile-CZI	52-74	F	genotype_scRNAseq
QUE020	Quechua_Chile-CZI	52-74	F	genotype_scRNAseq
QUE021	Quechua_Chile-CZI	28-38	M	genotype_scRNAseq
QUE022	Quechua_Chile-CZI	52-74	F	genotype_scRNAseq
QUE023	Quechua_Chile-CZI	52-74	F	genotype_scRNAseq
QUE024	Quechua_Chile-CZI	39-51	F	genotype_scRNAseq
QUE025	Quechua_Chile-CZI	18-27	M	genotype_scRNAseq
QUE026	Quechua_Chile-CZI	28-38	M	genotype_scRNAseq
QUE027	Quechua_Chile-CZI	18-27	M	genotype_scRNAseq
QUE028	Quechua_Chile-CZI	18-27	M	genotype_scRNAseq
QUE029	Quechua_Chile-CZI	39-51	M	genotype_scRNAseq
QUE030	Quechua_Chile-CZI	39-51	F	genotype_scRNAseq
QUE031	Quechua_Chile-CZI	18-27	F	genotype_scRNAseq
QUE032	Quechua_Chile-CZI	28-38	F	genotype_scRNAseq
QUE033	Quechua_Chile-CZI	28-38	M	genotype_scRNAseq
QUE034	Quechua_Chile-CZI	28-38	M	genotype
QUE035	Quechua_Chile-CZI	28-38	M	genotype_scRNAseq
QUE036	Quechua_Chile-CZI	28-38	M	genotype_scRNAseq
QUE037	Quechua_Chile-CZI	18-27	F	genotype_scRNAseq
QUE038	Quechua_Chile-CZI	28-38	M	genotype_scRNAseq
QUE039	Quechua_Chile-CZI	28-38	F	genotype_scRNAseq
QUE040	Quechua_Chile-CZI	28-38	F	genotype
QUE041	Quechua_Chile-CZI	52-74	F	genotype_scRNAseq
QUE042	Quechua_Chile-CZI	18-27	M	genotype_scRNAseq
QUE043	Quechua_Chile-CZI	18-27	F	genotype_scRNAseq
QUE044	Quechua_Chile-CZI	18-27	F	genotype
QUE045	Quechua_Chile-CZI	28-38	F	genotype
QUE046	Quechua_Chile-CZI	18-27	M	genotype_scRNAseq
QUE047	Quechua_Chile-CZI	18-27	M	genotype_scRNAseq
QUE049	Quechua_Chile-CZI	28-38	M	genotype_scRNAseq
QUE050	Quechua_Chile-CZI	18-27	M	genotype_scRNAseq
